# Mechanistic insights into microbiome-dependent and personalized responses to dietary fibre in a randomized controlled trial

**DOI:** 10.1101/2025.11.20.25340625

**Authors:** Anissa M. Armet, Fuyong Li, Edward C. Deehan, Daria D. Nikolaeva, Omar Delannoy-Bruno, Léa Siegwald, Bernard Berger, Kaori Minehira Castelli, Dmitry A. Rodionov, Aleksandr A. Arzamasov, Junhong Liu, Benjamin Seethaler, Janis L. Cole, Khoi Nguyen Nguyen, Mingliang Jin, Yuan-Yuan Zhao, Arya M. Sharma, Jonathan M. Curtis, Spencer D. Proctor, Stephan C. Bischoff, Wendy V. Wismer, Andrei L. Osterman, Jeffrey A. Bakal, Russell Greiner, Catherine J. Field, Dan Knights, Carla M. Prado, Jens Walter

## Abstract

Dietary fiber supplementation can reduce cardiometabolic risk, but its effective use is limited by incomplete understanding of fibre-microbiome interactions and highly individualized responses. We tested acacia gum (AG; fermentable fibre), resistant starch type 4 (RS4; fermentable fibre), and microcrystalline cellulose (MCC; non-fermentable control fibre) in a six-week randomized trial in adults with excess body weight. Multi-omics profiling revealed distinct, structure-specific microbiota and short-chain fatty acid shifts with AG and RS4, which were not directly linked to physiological outcomes. Improvements in inflammation, gut barrier function, and satiety occurred across all arms, indicating fermentation-independent effects. AG reduced plasma ghrelin, linked to microbial carbohydrate-active enzyme genes targeting its structures. Machine-learning models predicted individualized, fiber-specific effects on blood pressure (AG) and C-reactive protein (RS4) from microbial pathways and fecal bile acids. These findings delineate fermentation-dependent and independent mechanisms of fibre action and provide a mechanistic basis for personalized fibre supplementation.

**Trial registration:** ClinicalTrials.gov NCT02322112
