## Supplemental Table 4 for "Mechanistic insights into microbiome-dependent and personalized responses to dietary fibre in a randomized controlled trial"

### Sheet: AG
BASELINE Features	BMI						Diastolic BP						Total Cholesterol						HOMA-IR						CRP
	AUROC	Accuracy	95% CI	P-value	Sensitivity	Specificity	AUROC	Accuracy	95% CI	P-value	Sensitivity	Specificity	AUROC	Accuracy	95% CI	P-value	Sensitivity	Specificity	AUROC	Accuracy	95% CI	P-value	Sensitivity	Specificity	AUROC	Accuracy	95% CI	P-value	Sensitivity	Specificity
MAGs	0.554359	0.512	(0.4482, 0.5755)	0.376	0.48	0.544	0.66359	0.616	(0.5526, 0.6766)	0.0001475	0.6	0.632	0.470897	0.528	(0.4641, 0.5912)	0.2055	0.528	0.528	0.50859	0.444	(0.3814, 0.5079)	0.9668	0.424	0.464	0.627511	0.55	(0.4847, 0.6141)	0.06874	0.5	0.6
ASVs	0.328333	0.424	(0.362, 0.4879)	0.9933	0.488	0.36	0.784615	0.668	(0.6059, 0.7261)	5.86e-08	0.68	0.656	0.496667	0.544	(0.4801, 0.6069)	0.09201	0.592	0.496	0.433846	0.504	(0.4403, 0.5676)	0.4748	0.552	0.456	0.589007	0.5792	(0.514, 0.6424)	0.008372	0.5	0.6583
Species	0.58	0.616	(0.5526, 0.6766)	0.0001475	0.616	0.616	0.643974	0.532	(0.4681, 0.5951)	0.1714	0.568	0.496	0.417692	0.464	(0.4009, 0.5279)	0.8853	0.464	0.464	0.343333	0.384	(0.3234, 0.4474)	0.9999	0.424	0.344	0.570033	0.5333	(0.4681, 0.5978)	0.1665	0.5333	0.5333
CAZymes	0.426154	0.424	(0.362, 0.4879)	0.9933	0.392	0.456	0.460769	0.516	(0.4522, 0.5794)	0.329	0.568	0.464	0.467949	0.488	(0.4245, 0.5518)	0.671	0.48	0.496	0.395385	0.396	(0.3349, 0.4596)	0.9996	0.376	0.416	0.485491	0.4875	(0.4227, 0.5526)	0.6743	0.5333	0.4417
Aggregated CAZymes	0.432179	0.468	(0.4049, 0.5319)	0.8589	0.432	0.504	0.531154	0.536	(0.4721, 0.5991)	0.1411	0.504	0.568	0.481282	0.448	(0.3853, 0.5119)	0.9562	0.44	0.456	0.326923	0.336	(0.2777, 0.3982)	1	0.312	0.36	0.611886	0.5625	(0.4972, 0.6262)	0.03049	0.575	0.55
Pathways	0.46859	0.516	(0.4522, 0.5794)	0.329	0.472	0.56	0.770256	0.724	(0.6641, 0.7785)	4.593e-13	0.784	0.664	0.445	0.488	(0.4245, 0.5518)	0.671	0.472	0.504	0.380385	0.508	(0.4443, 0.5716)	0.4248	0.528	0.488	0.504185	0.5417	(0.4764, 0.6059)	0.11	0.5	0.5833
Diversity	0.561539	0.544	(0.4801, 0.6069)	0.09201	0.488	0.6	0.579359	0.54	(0.4761, 0.603)	0.1147	0.568	0.512	0.50141	0.48	(0.4166, 0.5438)	0.7567	0.44	0.52	0.415256	0.404	(0.3426, 0.4677)	0.9991	0.456	0.352	0.489537	0.4833	(0.4186, 0.5485)	0.7193	0.5083	0.4583
CPIs	0.521026	0.58	(0.5162, 0.6419)	0.006741	0.536	0.624	0.547692	0.536	(0.4721, 0.5991)	0.1411	0.624	0.448	0.448077	0.508	(0.4443, 0.5716)	0.4248	0.552	0.464	0.445641	0.44	(0.3775, 0.5039)	0.9751	0.448	0.432	0.456892	0.475	(0.4104, 0.5402)	0.7993	0.5167	0.4333
SCFAs	0.578205	0.636	(0.573, 0.6957)	1.013e-05	0.672	0.6	0.590769	0.448	(0.3853, 0.5119)	0.9562	0.424	0.472	0.705385	0.616	(0.5526, 0.6766)	0.0001475	0.608	0.624	0.479231	0.512	(0.4482, 0.5755)	0.376	0.536	0.488	0.57394	0.5125	(0.4474, 0.5773)	0.3735	0.5333	0.4917
Bile acids	0.700385	0.624	(0.5608, 0.6843)	5.304e-05	0.616	0.632	0.562308	0.516	(0.4522, 0.5794)	0.329	0.472	0.56	0.599487	0.532	(0.4681, 0.5951)	0.1714	0.584	0.48	0.497564	0.468	(0.4049, 0.5319)	0.8589	0.496	0.44	0.304269	0.425	(0.3616, 0.4902)	0.9916	0.375	0.475
Dietary intake	0.379287	0.4857	(0.4216, 0.5502)	0.7969	0.475	0.496	0.598092	0.5224	(0.4579, 0.5864)	0.3749	0.4667	0.576	0.431419	0.5042	(0.4391, 0.5691)	0.7197	0.576	0.4261	0.3752	0.4449	(0.3816, 0.5095)	0.9826	0.456	0.4333	0.589837	0.6261	(0.5601, 0.6888)	7.944e-05	0.6435	0.6087
Metabolic status	0.591349	0.587	(0.5204, 0.6513)	0.004985	0.5739	0.6	0.471766	0.5292	(0.4639, 0.5937)	0.4235	0.5043	0.552	0.547629	0.5021	(0.4364, 0.5678)	0.628	0.4435	0.5583	0.693122	0.6089	(0.5418, 0.6731)	0.001996	0.6087	0.6091	0.604663	0.5864	(0.5182, 0.6522)	0.03391	0.6	0.5714
All features combined	0.588616	0.5429	(0.4782, 0.6064)	0.1689	0.4833	0.6	0.564727	0.5796	(0.5151, 0.6421)	0.01731	0.5333	0.624	0.432113	0.4958	(0.4309, 0.5609)	0.79956	0.616	0.3652	0.332633	0.3878	(0.3264, 0.4519)	1	0.448	0.325	0.491833	0.4783	(0.4122, 0.5449)	0.7658	0.487	0.4696
Note: P value based on whether Accuracy > No Information Rate

### Sheet: RS4
BASELINE Features	BMI						Diastolic BP						Total Cholesterol						HOMA-IR						CRP
	AUROC	Accuracy	95% CI	P-value	Sensitivity	Specificity	AUROC	Accuracy	95% CI	P-value	Sensitivity	Specificity	AUROC	Accuracy	95% CI	P-value	Sensitivity	Specificity	AUROC	Accuracy	95% CI	P-value	Sensitivity	Specificity	AUROC	Accuracy	95% CI	P-value	Sensitivity	Specificity
MAGs	0.565753	0.5362	(0.4702, 0.6012)	0.2366	0.513	0.5583	0.631067	0.5878	(0.5233, 0.65)	0.008892	0.648	0.525	0.620833	0.5633	(0.4987, 0.6263)	0.0549	0.576	0.55	0.486026	0.528	(0.4641, 0.5912)	0.2055	0.528	0.528	0.42819	0.5659	(0.495, 0.6347)	0.07099	0.54	0.5905
ASVs	0.65904	0.5542	(0.4889, 0.6181)	0.05319	0.5417	0.5667	0.429103	0.468	(0.4049, 0.5319)	0.8589	0.512	0.424	0.489872	0.488	(0.4245, 0.5518)	0.671	0.456	0.52	0.472436	0.444	(0.3814, 0.5079)	0.9668	0.448	0.44	0.551161	0.6333	(0.5643, 0.6986)	6.78e-05	0.6381	0.6286
Species	0.483109	0.5447	(0.4787, 0.6096)	0.1639	0.5826	0.5083	0.375733	0.4286	(0.3658, 0.4931)	0.9956	0.48	0.375	0.6835	0.6653	(0.6024, 0.7241)	6.499e-07	0.664	0.6667	0.614359	0.564	(0.5001, 0.6264)	0.02485	0.496	0.632	0.570856	0.5122	(0.4416, 0.5824)	0.5281	0.49	0.5333
CAZymes	0.623605	0.5915	(0.5257, 0.655)	0.007747	0.5043	0.675	0.628667	0.5755	(0.511, 0.6382)	0.02362	0.616	0.5333	0.578133	0.5347	(0.4701, 0.5984)	0.24116	0.624	0.4417	0.518974	0.548	(0.4841, 0.6108)	0.07281	0.528	0.568	0.707992	0.6146	(0.5443, 0.6816)	0.002007	0.58	0.6476
Aggregated CAZymes	0.643541	0.634	(0.5689, 0.6957)	9.108e-05	0.4957	0.7667	0.693267	0.6531	(0.5898, 0.7125)	4.373e-06	0.648	0.6583	0.4918	0.5347	(0.4701, 0.5984)	0.2412	0.608	0.4583	0.624103	0.604	(0.5404, 0.6651)	0.0006065	0.672	0.536	0.607477	0.4976	(0.4272, 0.568)	0.6877	0.49	0.5048
Pathways	0.549551	0.5234	(0.4575, 0.5887)	0.3723	0.4957	0.55	0.398467	0.4571	(0.3936, 0.5218)	0.9578	0.464	0.45	0.5498	0.502	(0.4377, 0.5663)	0.6254	0.512	0.4917	0.542821	0.536	(0.4721, 0.5991)	0.1411	0.544	0.528	0.514019	0.5171	(0.4464, 0.5872)	0.4724	0.48	0.5524
Diversity	0.484812	0.4809	(0.4154, 0.5467)	0.8361	0.4522	0.5083	0.582233	0.5837	(0.5192, 0.6461)	0.0125	0.608	0.5583	0.5961	0.5061	(0.4417, 0.5704)	0.5762	0.544	0.4667	0.751154	0.684	(0.6224, 0.7411)	2.94e-09	0.656	0.712	0.502956	0.4829	(0.4128, 0.5536)	0.8181	0.43	0.5333
CPIs	0.494527	0.4979	(0.4322, 0.5636)	0.6762	0.4435	0.55	0.407033	0.4204	(0.3579, 0.4849)	0.99801	0.52	0.3167	0.4976	0.5224	(0.4579, 0.5864)	0.3749	0.592	0.45	0.630897	0.624	(0.5608, 0.6843)	5.304e-05	0.624	0.624	0.532901	0.5024	(0.432, 0.5728)	0.6367	0.46	0.5429
SCFAs	0.57115	0.5	(0.435, 0.565)	0.5257	0.5083	0.4917	0.547949	0.544	(0.4801, 0.6069)	0.09201	0.632	0.456	0.500256	0.464	(0.4009, 0.5279)	0.8853	0.488	0.44	0.457308	0.476	(0.4127, 0.5399)	0.7945	0.432	0.52	0.442671	0.4952	(0.4257, 0.5649)	0.582	0.5238	0.4667
Bile acids	0.392857	0.4375	(0.3738, 0.5028)	0.9774	0.4583	0.4167	0.320769	0.444	(0.3814, 0.5079)	0.9668	0.464	0.424	0.545641	0.432	(0.3697, 0.4959)	0.9867	0.48	0.384	0.54141	0.5	(0.4363, 0.5637)	0.5252	0.504	0.496	0.736575	0.7	(0.6331, 0.7611)	3.232e-09	0.6762	0.7238
Dietary intake	0.394684	0.4255	(0.3615, 0.4915)	0.9963	0.4417	0.4087	0.340818	0.3918	(0.3303, 0.456)	0.9999	0.375	0.408	0.514872	0.54	(0.4761, 0.603)	0.1147	0.552	0.528	0.486254	0.4857	(0.4216, 0.5502)	0.7969	0.5	0.472	0.396589	0.4429	(0.3745, 0.5128)	0.9579	0.3714	0.5143
Metabolic status	0.429459	0.5318	(0.4636, 0.5992)	0.4202	0.4476	0.6087	0.748914	0.617	(0.5516, 0.6795)	0.0006588	0.5917	0.6435	0.715134	0.6939	(0.632, 0.751)	4.066e-09	0.6667	0.72	0.65487	0.5783	(0.5116, 0.6429)	0.0104	0.6522	0.5043	0.550769	0.5282	(0.4556, 0.5999)	0.3604	0.5158	0.54
All features combined	0.492291	0.4909	(0.4231, 0.559)	0.84431	0.3333	0.6348	0.400635	0.4217	(0.3571, 0.4884)	0.9927	0.4609	0.3826	0.617433	0.5265	(0.462, 0.5904)	0.3275	0.552	0.5	0.490612	0.4723	(0.4071, 0.5383)	0.8925	0.4348	0.5083	0.48843	0.559	(0.4863, 0.6299)	0.308106	0.3333	0.7524
Note: P value based on whether Accuracy > No Information Rate
