## Supplemental Table 3 for "Mechanistic insights into microbiome-dependent and personalized responses to dietary fibre in a randomized controlled trial"

### Sheet: AG
SHIFTS Features	BMI						Diastolic BP						Total Cholesterol						HOMA-IR						CRP
	AUROC	Accuracy	95% CI	P-value	Sensitivity	Specificity	AUROC	Accuracy	95% CI	P-value	Sensitivity	Specificity	AUROC	Accuracy	95% CI	P-value	Sensitivity	Specificity	AUROC	Accuracy	95% CI	P-value	Sensitivity	Specificity	AUROC	Accuracy	95% CI	P-value	Sensitivity	Specificity
MAGs	0.608205	0.652	(0.5894, 0.7109)	8.827e-07	0.624	0.68	0.418974	0.452	(0.3892, 0.5159)	0.9432	0.456	0.448	0.624487	0.632	(0.5689, 0.6919)	1.788e-05	0.688	0.576	0.525	0.488	(0.4245, 0.5518)	0.671	0.488	0.488	0.662109	0.6083	(0.5435, 0.6705)	0.0004775	0.5583	0.6583
ASVs	0.386539	0.436	(0.3736, 0.4999)	0.9817	0.44	0.432	0.589231	0.568	(0.5041, 0.6303)	0.01833	0.568	0.568	0.615897	0.596	(0.5323, 0.6574)	0.001439	0.616	0.576	0.547564	0.588	(0.5242, 0.6496)	0.003211	0.632	0.544	0.411412	0.4542	(0.39, 0.5195)	0.9313	0.475	0.4333
Species	0.601154	0.608	(0.5445, 0.6689)	0.0003846	0.608	0.608	0.31718	0.38	(0.3196, 0.4433)	0.9999	0.408	0.352	0.463846	0.468	(0.4049, 0.5319)	0.8589	0.48	0.456	0.392692	0.448	(0.3853, 0.5119)	0.95625	0.568	0.328	0.631417	0.6042	(0.5392, 0.6665)	0.0007544	0.6	0.6083
CAZymes	0.427179	0.424	(0.362, 0.4879)	0.9933	0.432	0.416	0.681795	0.66	(0.5976, 0.7185)	2.354e-07	0.672	0.648	0.654103	0.612	(0.5486, 0.6728)	0.0002401	0.608	0.616	0.691667	0.644	(0.5812, 0.7033)	3.092e-06	0.68	0.608	0.601981	0.5375	(0.4722, 0.6019)	0.1362	0.5333	0.5417
Aggregated CAZymes	0.591282	0.568	(0.5041, 0.6303)	0.01833	0.592	0.544	0.313462	0.444	(0.3814, 0.5079)	0.9668	0.456	0.432	0.47282	0.46	(0.397, 0.5239)	0.908	0.48	0.44	0.48641	0.452	(0.3892, 0.5159)	0.94317	0.552	0.352	0.601005	0.5667	(0.5014, 0.6303)	0.02258	0.6	0.5333
Pathways	0.346667	0.392	(0.3311, 0.4555)	0.9998	0.368	0.416	0.751538	0.76	(0.7021, 0.8116)	<2e-16	0.744	0.776	0.656667	0.576	(0.5121, 0.638)	0.009549	0.576	0.576	0.531026	0.508	(0.4443, 0.5716)	0.4248	0.528	0.488	0.646205	0.6042	(0.5392, 0.6665)	0.0007544	0.6167	0.5917
Diversity	0.501167	0.5429	(0.4782, 0.6064)	0.1689	0.52	0.5667	0.5247	0.6	(0.5357, 0.6618)	0.002918	0.664	0.5333	0.641967	0.5837	(0.5192, 0.6461)	0.0125	0.632	0.5333	0.351667	0.416	(0.3542, 0.4798)	0.9968	0.424	0.408	0.57206	0.6128	(0.5473, 0.6754)	0.001035	0.5739	0.65
CPIs	0.647436	0.668	(0.6059, 0.7261)	5.86e-08	0.648	0.688	0.515385	0.5	(0.4363, 0.5637)	0.5252	0.544	0.456	0.708461	0.668	(0.6059, 0.7261)	5.86e-08	0.664	0.672	0.487692	0.484	(0.4206, 0.5478)	0.7153	0.52	0.448	0.48856	0.4875	(0.4227, 0.5526)	0.6743	0.45	0.525
SCFAs	0.545385	0.472	(0.4088, 0.5359)	0.8286	0.504	0.44	0.552564	0.468	(0.4049, 0.5319)	0.8589	0.456	0.48	0.374872	0.468	(0.4049, 0.5319)	0.8589	0.392	0.544	0.284615	0.308	(0.2514, 0.3693)	1	0.288	0.328	0.46596	0.4125	(0.3496, 0.4776)	0.9973	0.4917	0.3333
Bile acids	0.652308	0.588	(0.5242, 0.6496)	0.003211	0.544	0.632	0.556795	0.484	(0.4206, 0.5478)	0.71535	0.4	0.568	0.524103	0.48	(0.4166, 0.5438)	0.7567	0.504	0.456	0.541026	0.48	(0.4166, 0.5438)	0.75665	0.4	0.56	0.308036	0.3958	(0.3335, 0.4608)	0.9995	0.45	0.3417
Mechanistic markers	0.63359	0.564	(0.5001, 0.6264)	0.02485	0.52	0.608	0.757949	0.66	(0.5976, 0.7185)	2.354e-07	0.648	0.672	0.562436	0.608	(0.5445, 0.6689)	0.0003846	0.632	0.584	0.612051	0.604	(0.5404, 0.6651)	0.0006065	0.592	0.616	0.333147	0.4583	(0.3941, 0.5236)	0.9124	0.4917	0.425
All features combined	0.496133	0.5306	(0.466, 0.5944)	0.2828	0.6	0.4583	0.8158	0.7714	(0.7137, 0.8225)	<2e-16	0.768	0.775	0.592067	0.5347	(0.4701, 0.5984)	0.2412	0.608	0.4583	0.737436	0.564	(0.5001, 0.6264)	0.02485	0.616	0.512	0.61099	0.5447	(0.4787, 0.6096)	0.1639	0.4609	0.625
Note: P value based on whether Accuracy > No Information Rate

### Sheet: RS4
SHIFTS Features	BMI						Diastolic BP						Total Cholesterol						HOMA-IR						CRP
	AUROC	Accuracy	95% CI	P-value	Sensitivity	Specificity	AUROC	Accuracy	95% CI	P-value	Sensitivity	Specificity	AUROC	Accuracy	95% CI	P-value	Sensitivity	Specificity	AUROC	Accuracy	95% CI	P-value	Sensitivity	Specificity	AUROC	Accuracy	95% CI	P-value	Sensitivity	Specificity
MAGs	0.487567	0.4936	(0.428, 0.5594)	0.7215	0.4522	0.5333	0.3627	0.4163	(0.3539, 0.4808)	0.99869	0.512	0.3167	0.6481	0.6041	(0.5398, 0.6658)	0.001951	0.632	0.575	0.45718	0.428	(0.3658, 0.4919)	0.9905	0.416	0.44	0.378886	0.4098	(0.3417, 0.4804)	0.9987	0.35	0.4667
ASVs	0.489676	0.5792	(0.514, 0.6424)	0.008372	0.6167	0.5417	0.478718	0.468	(0.4049, 0.5319)	0.8589	0.52	0.416	0.330769	0.42	(0.3581, 0.4838)	0.9953	0.376	0.464	0.521923	0.452	(0.3892, 0.5159)	0.9432	0.424	0.48	0.306241	0.3762	(0.3105, 0.4455)	0.9999	0.4	0.3524
Species	0.513122	0.4723	(0.4071, 0.5383)	0.8925	0.4783	0.4667	0.626333	0.5551	(0.4905, 0.6184)	0.0897	0.656	0.45	0.6154	0.5878	(0.5233, 0.65)	0.008892	0.656	0.5167	0.556026	0.504	(0.4403, 0.5676)	0.4748	0.512	0.496	0.567423	0.5512	(0.4804, 0.6206)	0.1473	0.49	0.6095
CAZymes	0.505437	0.4553	(0.3904, 0.5213)	0.961	0.4261	0.4833	0.663933	0.6327	(0.5689, 0.6931)	7.429e-05	0.64	0.625	0.627667	0.5673	(0.5028, 0.6303)	0.04205	0.568	0.5667	0.463333	0.428	(0.3658, 0.4919)	0.9905	0.424	0.432	0.658211	0.6195	(0.5493, 0.6862)	0.001269	0.65	0.5905
Aggregated CAZymes	0.683304	0.6426	(0.5777, 0.7038)	3.052e-05	0.5652	0.7167	0.659633	0.5551	(0.4905, 0.6184)	0.0897	0.64	0.5417	0.483167	0.5265	(0.462, 0.5904)	0.3275	0.616	0.4333	0.63718	0.58	(0.5162, 0.6419)	0.006741	0.584	0.576	0.647149	0.5512	(0.4804, 0.6206)	0.1473	0.56	0.5429
Pathways	0.598884	0.4809	(0.4154, 0.5467)	0.8361	0.4087	0.55	0.529433	0.5265	(0.462, 0.5904)	0.3275	0.536	0.5167	0.714667	0.6653	(0.6024, 0.7241)	6.499e-07	0.712	0.6167	0.466667	0.496	(0.4324, 0.5597)	0.5752	0.512	0.48	0.560176	0.5171	(0.4464, 0.5872)	0.4724	0.43	0.6
Diversity	0.582879	0.5217	(0.4551, 0.5878)	0.5267	0.4727	0.5667	0.564732	0.55	(0.4847, 0.6141)	0.06874	0.6083	0.4917	0.7022	0.6653	(0.6024, 0.7241)	6.499e-07	0.68	0.65	0.464634	0.4653	(0.4016, 0.5299)	0.9292	0.475	0.456	0.358691	0.43	(0.3604, 0.5017)	0.9971	0.4	0.4571
CPIs	0.578259	0.5489	(0.4829, 0.6137)	0.1336	0.5304	0.5667	0.601067	0.5388	(0.4742, 0.6024)	0.5102	0.2031	0.592	0.724867	0.6776	(0.6151, 0.7357)	8.237e-08	0.696	0.6583	0.758974	0.616	(0.5526, 0.6766)	0.0001475	0.664	0.568	0.424566	0.4829	(0.4128, 0.5536)	0.8181	0.48	0.4857
SCFAs	0.317604	0.3739	(0.3112, 0.4399)	1	0.3304	0.4174	0.358501	0.4408	(0.3777, 0.5054)	0.9874	0.4417	0.44	0.308933	0.3959	(0.3342, 0.4602)	0.9999	0.464	0.325	0.279027	0.4327	(0.3697, 0.4972)	0.9937	0.375	0.488	0.428882	0.4238	(0.3561, 0.4937)	0.9887	0.4381	0.4095
Bile acids	0.538225	0.5333	(0.4681, 0.5978)	0.1665	0.5083	0.5583	0.427051	0.444	(0.3814, 0.5079)	0.9668	0.408	0.48	0.850385	0.816	(0.7623, 0.862)	<2e-16	0.792	0.84	0.392564	0.448	(0.3853, 0.5119)	0.9562	0.488	0.408	0.701016	0.7286	(0.6631, 0.7875)	1.246e-11	0.6762	0.781
Mechanistic markers	0.230748	0.3417	(0.2819, 0.4054)	1	0.325	0.3583	0.326282	0.372	(0.3119, 0.4352)	1	0.312	0.432	0.497051	0.424	(0.362, 0.4879)	0.9933	0.392	0.456	0.788462	0.664	(0.6018, 0.7223)	1.185e-07	0.664	0.664	0.407475	0.4095	(0.3423, 0.4793)	0.99651	0.3143	0.5048
All features combined	0.559117	0.4756	(0.4088, 0.543)	0.8715	0.4455	0.5043	0.541902	0.5532	(0.4872, 0.6179)	0.1075	0.513	0.5917	0.773769	0.6625	(0.5989, 0.7221)	6.133e-06	0.76	0.5565	0.553381	0.5042	(0.4391, 0.5691)	0.7197	0.4435	0.56	0.589322	0.565	(0.4933, 0.6348)	0.1441	0.5263	0.6
Note: P value based on whether Accuracy > No Information Rate
