## Supplemental Table 2 for "Mechanistic insights into microbiome-dependent and personalized responses to dietary fibre in a randomized controlled trial"

### Sheet: AG
SHIFTS Features	Calprotectin						LBP						Ghrelin
	AUROC	Accuracy	95% CI	P-value	Sensitivity	Specificity	AUROC	Accuracy	95% CI	P-value	Sensitivity	Specificity	AUROC	Accuracy	95% CI	P-value	Sensitivity	Specificity
MAGs	0.601917	0.4693	(0.4179, 0.5212)	0.9329	0.4947	0.4432	0.498293	0.5147	(0.4628, 0.5663)	0.3982	0.5632	0.4649	0.661111	0.632	(0.581, 0.6809)	6.749e-07	0.6684	0.5946
ASVs	0.601988	0.576	(0.5242, 0.6266)	0.004161	0.6474	0.5027	0.580413	0.5013	(0.4496, 0.5531)	0.6019	0.5105	0.4919	0.709978	0.6693	(0.6192, 0.7168)	1.367e-10	0.7526	0.5838
Species	0.506599	0.4267	(0.376, 0.4785)	0.9992	0.4421	0.4108	0.365215	0.3973	(0.3475, 0.4488)	1	0.4263	0.3676	0.598091	0.5733	(0.5215, 0.624)	0.005624	0.5895	0.5568
CAZymes	0.586927	0.5627	(0.5108, 0.6135)	0.01701	0.5947	0.5297	0.517337	0.552	(0.5001, 0.6031)	0.044057	0.6526	0.4486	0.642024	0.5947	(0.5431, 0.6448)	0.0003799	0.6211	0.5676
Aggregated CAZymes	0.637843	0.5547	(0.5028, 0.6057)	0.03523	0.5947	0.5135	0.662504	0.6053	(0.5539, 0.6551)	7.705e-05	0.6579	0.5514	0.762914	0.696	(0.6467, 0.7422)	7.7e-14	0.7421	0.6486
Pathways	0.636364	0.536	(0.4841, 0.5873)	0.139	0.5421	0.5297	0.571979	0.536	(0.4841, 0.5873)	0.139	0.5789	0.4919	0.608289	0.5387	(0.4867, 0.59)	0.1174	0.5684	0.5081
Diversity	0.620559	0.5486	(0.4964, 0.6001)	0.03434	0.5459	0.5514	0.49439	0.4676	(0.4158, 0.5198)	0.9032	0.4919	0.4432	0.470898	0.5189	(0.4667, 0.5709)	0.2496	0.5405	0.4973
CPIs	0.491111	0.488	(0.4363, 0.5398)	0.7807	0.4842	0.4919	0.641654	0.6213	(0.5701, 0.6706)	5.115e-06	0.6895	0.5514	0.435544	0.472	(0.4205, 0.5239)	0.91841	0.5579	0.3838
SCFAs	0.614831	0.6053	(0.5539, 0.6551)	7.705e-05	0.6526	0.5568	0.52651	0.5787	(0.5269, 0.6292)	0.003047	0.5579	0.6	0.553874	0.5333	(0.4814, 0.5847)	0.1632	0.5474	0.5189
Bile acids	0.369894	0.44	(0.3891, 0.4919)	0.9958	0.4368	0.4432	0.456906	0.5093	(0.4575, 0.561)	0.4795	0.5105	0.5081	0.54517	0.5493	(0.4974, 0.6005)	0.05459	0.5526	0.5459
Mechanistic markers	/	/	/	/	/	/	/	/	/	/	/	/	/	/	/	/	/	/
All features combined	0.456039	0.4622	(0.4105, 0.5144)	0.9787	0.3889	0.5316	0.486735	0.4892	(0.4372, 0.5414)	0.68	0.5189	0.4595	0.600807	0.5649	(0.5126, 0.616)	0.007219	0.5514	0.5784
Note: P value based on whether Accuracy > No Information Rate

### Sheet: RS4
SHIFTS Features	LBP						GLP-1						PYY						Leptin
	AUROC	Accuracy	95% CI	P-value	Sensitivity	Specificity	AUROC	Accuracy	95% CI	P-value	Sensitivity	Specificity	AUROC	Accuracy	95% CI	P-value	Sensitivity	Specificity	AUROC	Accuracy	95% CI	P-value	Sensitivity	Specificity
MAGs	0.535811	0.5	(0.4479, 0.5521)	0.7164	0.5421	0.4556	0.537985	0.5378	(0.4856, 0.5895)	0.08016	0.5351	0.5405	0.588008	0.573	(0.5208, 0.624)	0.002895	0.5622	0.5838	0.523772	0.5324	(0.4802, 0.5842)	0.2496	0.5895	0.4722
ASVs	0.556463	0.5173	(0.4655, 0.5689)	0.359	0.5579	0.4757	0.768717	0.6453	(0.5946, 0.6938)	4.182e-08	0.7263	0.5622	0.573387	0.6	(0.5485, 0.65)	0.0001747	0.6158	0.5838	0.475964	0.488	(0.4363, 0.5398)	0.7807	0.5053	0.4703
Species	0.379182	0.373	(0.3235, 0.4245)	1	0.4053	0.3389	0.503039	0.4946	(0.4425, 0.5468)	0.6025	0.5405	0.4486	0.478728	0.527	(0.4748, 0.5789)	0.16164	0.4541	0.6	0.466234	0.4595	(0.4078, 0.5117)	0.9835	0.5526	0.3611
CAZymes	0.614155	0.5676	(0.5154, 0.6187)	0.02112	0.5947	0.5389	0.663598	0.6243	(0.5728, 0.6739)	1.134e-05	0.6895	0.5556	0.559724	0.5108	(0.4586, 0.5628)	0.358	0.5351	0.4865	0.504778	0.5919	(0.5399, 0.6424)	0.001473	0.6105	0.5722
Aggregated CAZymes	0.750679	0.6054	(0.5536, 0.6555)	0.0002338	0.6684	0.5389	0.589755	0.573	(0.5208, 0.624)	0.01254	0.5842	0.5611	0.482936	0.4838	(0.4318, 0.536)	0.7504	0.4432	0.5243	0.542941	0.5405	(0.4883, 0.5922)	0.1616	0.6053	0.4722
Pathways	0.584933	0.5378	(0.4856, 0.5895)	0.1884	0.5474	0.5278	0.590697	0.6568	(0.6059, 0.7051)	8.348e-10	0.7081	0.6054	0.547569	0.5676	(0.5154, 0.6187)	0.005378	0.5892	0.5459	0.455422	0.4378	(0.3866, 0.4901)	0.9985	0.4895	0.3833
Diversity	0.629804	0.5973	(0.545, 0.648)	0.0003207	0.6378	0.5556	0.535581	0.5315	(0.4789, 0.5836)	0.1868	0.5135	0.55	0.583053	0.5205	(0.4679, 0.5728)	0.3189	0.5351	0.5056	0.513812	0.6137	(0.5616, 0.6639)	2.575e-05	0.6378	0.5889
CPIs	0.598726	0.5432	(0.491, 0.5948)	0.1374	0.5263	0.5611	0.738728	0.6108	(0.5591, 0.6608)	0.000104	0.6316	0.5889	0.40755	0.4649	(0.4132, 0.5171)	0.9198	0.4432	0.4865	0.482639	0.5378	(0.4856, 0.5895)	0.1884	0.5474	0.5278
SCFAs	0.626253	0.6081	(0.5563, 0.6582)	0.0001568	0.6421	0.5722	0.604512	0.5622	(0.5099, 0.6134)	0.03421	0.5632	0.5611	0.405161	0.5	(0.4479, 0.5521)	0.7164	0.5105	0.4889	0.408836	0.4514	(0.3999, 0.5036)	0.9729	0.4432	0.4595
Bile acids	0.523097	0.4667	(0.4153, 0.5186)	0.9453	0.4737	0.4595	0.279725	0.408	(0.3578, 0.4596)	0.9999	0.4421	0.373	0.592858	0.5253	(0.4734, 0.5768)	0.2511	0.4947	0.5568	0.384031	0.3867	(0.3371, 0.438)	1	0.4158	0.3568
Mechanistic markers	/	/	/	/	/	/	/	/	/	/	/	/	/	/	/	/	/	/	/	/	/	/	/	/
All features combined	0.54858	0.5556	(0.5026, 0.6076)	0.06299	0.6324	0.4743	0.722346	0.6861	(0.6354, 0.7337)	6.611e-13	0.6889	0.6833	0.597438	0.6083	(0.5558, 0.6591)	0.0001942	0.6486	0.5657	0.450309	0.5417	(0.4886, 0.594)	0.06314	0.5333	0.55
Note: P value based on whether Accuracy > No Information Rate
