## Supplemental Table 5 for "Mechanistic insights into microbiome-dependent and personalized responses to dietary fibre in a randomized controlled trial"

### Sheet: AG
BASELINE Features	Calprotectin						LBP						Ghrelin
	AUROC	Accuracy	95% CI	P-value	Sensitivity	Specificity	AUROC	Accuracy	95% CI	P-value	Sensitivity	Specificity	AUROC	Accuracy	95% CI	P-value	Sensitivity	Specificity
MAGs	0.507001	0.4907	(0.439, 0.5425)	0.749	0.4757	0.5053	0.432501	0.6187	(0.5674, 0.6681)	8.258e-06	0.6421	0.5946	0.520395	0.5573	(0.5054, 0.6083)	0.0279	0.6	0.5135
ASVs	0.624815	0.5467	(0.4947, 0.5978)	0.06702	0.5895	0.5027	0.451161	0.512	(0.4602, 0.5637)	0.4385	0.5632	0.4595	0.341193	0.488	(0.4363, 0.5398)	0.7807	0.4789	0.4973
Species	0.609057	0.4987	(0.4469, 0.5504)	0.6412	0.4632	0.5351	0.453066	0.5547	(0.5028, 0.6057)	0.03523	0.5947	0.5135	0.553277	0.5867	(0.535, 0.637)	0.001127	0.6158	0.5568
CAZymes	0.403325	0.408	(0.3578, 0.4596)	0.9999	0.4162	0.4	0.494226	0.5413	(0.4894, 0.5926)	0.09827	0.5842	0.4973	0.676015	0.6107	(0.5593, 0.6603)	3.257e-05	0.6474	0.573
Aggregated CAZymes	0.362488	0.4507	(0.3995, 0.5026)	0.9868	0.4378	0.4632	0.339771	0.4427	(0.3917, 0.4946)	0.99434	0.5421	0.3405	0.542525	0.6027	(0.5512, 0.6525)	0.0001166	0.6474	0.5568
Pathways	0.564598	0.496	(0.4443, 0.5478)	0.679	0.5526	0.4378	0.595546	0.5733	(0.5215, 0.624)	0.005624	0.5895	0.5568	0.52341	0.5227	(0.4708, 0.5742)	0.2851	0.5684	0.4757
Diversity	0.504663	0.5547	(0.5028, 0.6057)	0.03523	0.5514	0.5579	0.616111	0.6133	(0.562, 0.6629)	2.084e-05	0.6211	0.6054	0.61594	0.5387	(0.4867, 0.59)	0.1174	0.5526	0.5243
CPIs	0.601124	0.552	(0.5001, 0.6031)	0.04406	0.4811	0.6211	0.43307	0.5413	(0.4894, 0.5926)	0.098273	0.6474	0.4324	0.459509	0.5387	(0.4867, 0.59)	0.1174	0.5947	0.4811
SCFAs	0.626479	0.6053	(0.5539, 0.6551)	7.705e-05	0.6368	0.573	0.528189	0.464	(0.4127, 0.5159)	0.9559	0.4947	0.4324	0.503356	0.5147	(0.4628, 0.5663)	0.3982	0.5	0.5297
Bile acids	0.704602	0.6747	(0.6247, 0.7219)	3.37e-11	0.6579	0.6919	0.544345	0.5493	(0.4974, 0.6005)	0.05459	0.5842	0.5135	0.645537	0.5733	(0.5215, 0.624)	0.005624	0.5789	0.5676
Dietary intake	0.585785	0.6301	(0.5783, 0.6798)	1.389e-06	0.6378	0.6222	0.454305	0.4767	(0.4245, 0.5293)	0.958	0.5316	0.4171	0.548523	0.5205	(0.4679, 0.5728)	0.3189	0.5222	0.5189
Metabolic status	0.512685	0.5171	(0.4634, 0.5706)	0.47888	0.4353	0.5944	0.586883	0.5686	(0.5149, 0.6211)	0.005944	0.5886	0.5486	0.494073	0.4514	(0.3985, 0.5052)	0.9919	0.4833	0.4176
All features combined	0.543283	0.5753	(0.5228, 0.6266)	0.00509	0.5278	0.6216	0.642421	0.5753	(0.5228, 0.6266)	0.020336	0.6947	0.4457	0.725619	0.5808	(0.5283, 0.632)	0.002715	0.5944	0.5676
Note: P value based on whether Accuracy > No Information Rate

### Sheet: RS4
BASELINE Features	LBP						GLP-1						PYY						Leptin
	AUROC	Accuracy	95% CI	P-value	Sensitivity	Specificity	AUROC	Accuracy	95% CI	P-value	Sensitivity	Specificity	AUROC	Accuracy	95% CI	P-value	Sensitivity	Specificity	AUROC	Accuracy	95% CI	P-value	Sensitivity	Specificity
MAGs	0.540721	0.5216	(0.4694, 0.5735)	0.3976	0.5947	0.4444	0.399836	0.473	(0.4211, 0.5252)	0.8625	0.427	0.5189	0.525713	0.4919	(0.4398, 0.5441)	0.642	0.4811	0.5027	0.607902	0.5838	(0.5317, 0.6345)	0.003921	0.6421	0.5222
ASVs	0.47201	0.528	(0.4761, 0.5795)	0.2193	0.5684	0.4865	0.441461	0.5253	(0.4734, 0.5768)	0.2511	0.5526	0.4973	0.655251	0.592	(0.5404, 0.6422)	0.0005515	0.5842	0.6	0.588121	0.5013	(0.4496, 0.5531)	0.6019	0.5368	0.4649
Species	0.615061	0.4892	(0.4372, 0.5414)	0.83846	0.5684	0.4056	0.380084	0.5081	(0.4559, 0.5602)	0.3975	0.5459	0.4703	0.449509	0.5027	(0.4506, 0.5548)	0.4793	0.5189	0.4865	0.411312	0.4568	(0.4052, 0.509)	0.9873	0.5053	0.4056
CAZymes	0.484586	0.5	(0.4479, 0.5521)	0.7164	0.5737	0.4222	0.587892	0.6378	(0.5866, 0.6869)	6.353e-08	0.6324	0.6432	0.541141	0.5432	(0.491, 0.5948)	0.05346	0.573	0.5135	0.360889	0.4811	(0.4291, 0.5333)	0.9032	0.5316	0.4278
Aggregated CAZymes	0.455364	0.4919	(0.4398, 0.5441)	0.8117	0.5263	0.4556	0.543186	0.5324	(0.4802, 0.5842)	0.1159	0.4919	0.573	0.458567	0.4757	(0.4238, 0.5279)	0.8384	0.4919	0.4595	0.36688	0.4595	(0.4078, 0.5117)	0.9835	0.4842	0.4333
Pathways	0.417755	0.4216	(0.3708, 0.4737)	0.9998	0.4632	0.3778	0.559373	0.6297	(0.5783, 0.6791)	3.427e-07	0.6703	0.5892	0.625526	0.5514	(0.4991, 0.6028)	0.02713	0.5351	0.5676	0.395532	0.5027	(0.4506, 0.5548)	0.6802	0.5526	0.45
Diversity	0.53286	0.5162	(0.464, 0.5682)	0.4795	0.5263	0.5056	0.536582	0.5378	(0.4856, 0.5895)	0.08016	0.5838	0.4919	0.469846	0.4054	(0.355, 0.4574)	0.9999	0.4216	0.3892	0.406797	0.5	(0.4479, 0.5521)	0.7164	0.5421	0.4556
CPIs	0.523626	0.4378	(0.3866, 0.4901)	0.99849	0.5263	0.3444	0.61787	0.627	(0.5755, 0.6765)	5.876e-07	0.6216	0.6324	0.505493	0.5297	(0.4775, 0.5815)	0.1375	0.5189	0.5405	0.310891	0.3811	(0.3314, 0.4327)	1	0.4474	0.3111
SCFAs	0.524974	0.4827	(0.4311, 0.5345)	0.8368	0.4895	0.4757	0.447292	0.5227	(0.4708, 0.5742)	0.2851	0.5579	0.4865	0.390687	0.4667	(0.4153, 0.5186)	0.9453	0.4526	0.4811	0.582148	0.4987	(0.4469, 0.5504)	0.6412	0.4737	0.5243
Bile acids	0.459182	0.4933	(0.4416, 0.5451)	0.715	0.5158	0.4703	0.517778	0.5387	(0.4867, 0.59)	0.1174	0.5368	0.5405	0.506215	0.4507	(0.3995, 0.5026)	0.9868	0.4632	0.4378	0.544032	0.5387	(0.4867, 0.59)	0.1174	0.5579	0.5189
Dietary intake	0.509249	0.5081	(0.4559, 0.5602)	0.6027	0.5316	0.4833	0.616526	0.5703	(0.5181, 0.6213)	0.003966	0.5892	0.5514	0.505143	0.4432	(0.3919, 0.4955)	0.9874	0.4541	0.4324	0.605306	0.5486	(0.4964, 0.6001)	0.03434	0.4595	0.6378
Metabolic status	0.53834	0.58	(0.5264, 0.6323)	0.007942	0.6333	0.5235	0.68254	0.6429	(0.5902, 0.6931)	8.101e-07	0.5529	0.7278	0.603345	0.58	(0.5264, 0.6323)	0.001613	0.5543	0.6057	0.374314	0.4	(0.3483, 0.4534)	0.9999	0.3886	0.4114
All features combined	0.4917	0.4845	0.4845	0.92419	0.5784	0.3824	0.565631	0.6225	(0.5698, 0.6732)	7.42e-05	0.5471	0.6919	0.583783	0.5183	(0.465, 0.5714)	0.3552	0.5389	0.4971	0.495948	0.507	(0.4538, 0.5602)	0.5213	0.4857	0.5278
Note: P value based on whether Accuracy > No Information Rate
